# *Plasmodium vivax* malaria serological exposure markers: assessing the degree and implications of cross-reactivity with *P. knowlesi*

**DOI:** 10.1101/2021.12.09.21266664

**Authors:** Rhea J Longley, Matthew J Grigg, Kael Schoffer, Thomas Obadia, Stephanie Hyslop, Kim A. Piera, Narimane Nekkab, Ramin Mazhari, Eizo Takashima, Takafumi Tsuboi, Matthias Harbers, Kevin Tetteh, Chris Drakeley, Chetan E. Chitnis, Julie Healer, Wai-Hong Tham, Jetsumon Sattabongkot, Michael T White, Daniel J Cooper, Giri S Rajahram, Bridget E. Barber, Timothy William, Nicholas M Anstey, Ivo Mueller

## Abstract

Serological exposure markers are a promising tool for surveillance and targeted interventions for *Plasmodium vivax* malaria. *P. vivax* is closely related to the zoonotic parasite *P. knowlesi*, which also infects humans. *P. vivax* and *P. knowlesi* are co-endemic across much of South East Asia, making it important to design *P. vivax* serological markers that minimise cross-reactivity in this region. Our objective was to determine the degree of IgG antibody cross-reactivity against a panel of *P. vivax* serological markers in samples from human participants with *P. knowlesi* malaria. We observed higher levels of IgG antibody reactivity against *P. vivax* proteins that had high levels of sequence identity with their *P. knowlesi* ortholog. IgG reactivity peaked at 7 days post *P. knowlesi* infection and was short-lived, with minimal responses detected at 1-year post-infection. Using these data, we designed a panel of 8 *P. vivax* proteins with low-levels of cross-reactivity with *P. knowlesi*. This panel was able to accurately classify recent *P. vivax* infections whilst reducing misclassification of recent *P. knowlesi* infections.
