## Additional File 1 for "*Plasmodium vivax* malaria serological exposure markers: assessing the degree and implications of cross-reactivity with *P. knowlesi*"

### Sheet: Data
study	number	code	study2	date	day	day_approx	age range	sex	severe	fevdays	prevmal	species	parasitaemia	treatment	treatment2
A	16	A016	ACTKNOW	2012	0	0	0-5	F	No	5	No	Pk	792	ASMQ	ACT
A	16	A016	ACTKNOW	2012	7	7	0-5	F	No	5	No	Pk	792	ASMQ	ACT
A	16	A016	ACTKNOW	2013	28	28	0-5	F	No	5	No	Pk	792	ASMQ	ACT
B	5	B005	ACTKNOW	2013	7	7	0-5	M	No	5	Yes	Pk	245	ASMQ	ACT
B	5	B005	ACTKNOW	2013	28	28	0-5	M	No	5	Yes	Pk	245	ASMQ	ACT
B	5	B005	ACTKNOW	2013	0	0	0-5	M	No	5	Yes	Pk	245	ASMQ	ACT
C	3	C003	ACTKNOW	2013	0	0	0-5	F	No	4	No	Pk	2273	ASMQ	ACT
C	3	C003	ACTKNOW	2013	7	7	0-5	F	No	4	No	Pk	2273	ASMQ	ACT
C	3	C003	ACTKNOW	2013	28	28	0-5	F	No	4	No	Pk	2273	ASMQ	ACT
B	52	B052	ACTKNOW	2014	0	0	6-10	F	No	4	Yes	Pk	1535	CQ	CQ
B	52	B052	ACTKNOW	2014	7	7	6-10	F	No	4	Yes	Pk	1535	CQ	CQ
B	52	B052	ACTKNOW	2014	28	28	6-10	F	No	4	Yes	Pk	1535	CQ	CQ
B	28	B028	ACTKNOW	2013	0	0	6-10	F	No	14	No	Pk	863	ASMQ	ACT
B	28	B028	ACTKNOW	2013	7	7	6-10	F	No	14	No	Pk	863	ASMQ	ACT
B	28	B028	ACTKNOW	2013	28	28	6-10	F	No	14	No	Pk	863	ASMQ	ACT
A	39	A039	ACTKNOW	2013	0	0	6-10	M	No	7	No	Pk	459	CQ	CQ
B	17	B017	ACTKNOW	2013	28	28	6-10	M	No	2	No	Pk	1550	ASMQ	ACT
A	39	A039	ACTKNOW	2013	7	7	6-10	M	No	7	No	Pk	459	CQ	CQ
A	39	A039	ACTKNOW	2013	28	28	6-10	M	No	7	No	Pk	459	CQ	CQ
B	17	B017	ACTKNOW	2013	0	0	6-10	M	No	2	No	Pk	1550	ASMQ	ACT
B	17	B017	ACTKNOW	2013	7	7	6-10	M	No	2	No	Pk	1550	ASMQ	ACT
B	49	B049	ACTKNOW	2014	0	0	11-15	M	No	7	Yes	Pk	9998	ASMQ	ACT
B	49	B049	ACTKNOW	2014	7	7	11-15	M	No	7	Yes	Pk	9998	ASMQ	ACT
B	49	B049	ACTKNOW	2014	28	28	11-15	M	No	7	Yes	Pk	9998	ASMQ	ACT
B	25	B025	ACTKNOW	2013	0	0	11-15	M	No	7	No	Pk	851	ASMQ	ACT
B	25	B025	ACTKNOW	2013	7	7	11-15	M	No	7	No	Pk	851	ASMQ	ACT
B	25	B025	ACTKNOW	2013	28	28	11-15	M	No	7	No	Pk	851	ASMQ	ACT
A	6	A006	ACTKNOW	2012	0	0	11-15	F	No	3	No	Pk	648	CQ	CQ
A	6	A006	ACTKNOW	2012	7	7	11-15	F	No	3	No	Pk	648	CQ	CQ
A	6	A006	ACTKNOW	2012	28	28	11-15	F	No	3	No	Pk	648	CQ	CQ
B	47	B047	ACTKNOW	2014	0	0	11-15	M	No	5	No	Pk	18804	ASMQ	ACT
B	47	B047	ACTKNOW	2014	7	7	11-15	M	No	5	No	Pk	18804	ASMQ	ACT
B	47	B047	ACTKNOW	2014	28	28	11-15	M	No	5	No	Pk	18804	ASMQ	ACT
A	27	A027	ACTKNOW	2013	0	0	16-20	M	No	5	No	Pk	8464	ASMQ	ACT
A	27	A027	ACTKNOW	2013	7	7	16-20	M	No	5	No	Pk	8464	ASMQ	ACT
A	27	A027	ACTKNOW	2013	28	28	16-20	M	No	5	No	Pk	8464	ASMQ	ACT
B	53	B053	ACTKNOW	2014	0	0	16-20	M	No	7	No	Pk	4157	CQ	CQ
B	53	B053	ACTKNOW	2014	7	7	16-20	M	No	7	No	Pk	4157	CQ	CQ
B	53	B053	ACTKNOW	2014	28	28	16-20	M	No	7	No	Pk	4157	CQ	CQ
D	5	D005	ACTKNOW	2015	28	28	16-20	F	No	3	No	Pk	3080	AL	ACT
D	5	D005	ACTKNOW	2014	0	0	16-20	F	No	3	No	Pk	3080	AL	ACT
D	5	D005	ACTKNOW	2015	7	7	16-20	F	No	3	No	Pk	3080	AL	ACT
B	45	B045	ACTKNOW	2014	0	0	16-20	M	No	9	No	Pk	1810	CQ	CQ
B	45	B045	ACTKNOW	2014	7	7	16-20	M	No	9	No	Pk	1810	CQ	CQ
B	45	B045	ACTKNOW	2014	28	28	16-20	M	No	9	No	Pk	1810	CQ	CQ
B	34	B034	ACTKNOW	2013	0	0	16-20	M	No	2	Yes	Pk	35873	CQ	CQ
A	69	A069	ACTKNOW	2013	0	0	16-20	M	No	4	No	Pk	3733	ASMQ	ACT
A	69	A069	ACTKNOW	2013	7	7	16-20	M	No	4	No	Pk	3733	ASMQ	ACT
A	69	A069	ACTKNOW	2013	28	28	16-20	M	No	4	No	Pk	3733	ASMQ	ACT
B	21	B021	ACTKNOW	2013	0	0	16-20	M	No	3	Yes	Pk	16618	ASMQ	ACT
B	21	B021	ACTKNOW	2013	7	7	16-20	M	No	3	Yes	Pk	16618	ASMQ	ACT
B	21	B021	ACTKNOW	2013	28	28	16-20	M	No	3	Yes	Pk	16618	ASMQ	ACT
B	34	B034	ACTKNOW	2013	7	7	16-20	M	No	2	Yes	Pk	35873	CQ	CQ
B	34	B034	ACTKNOW	2013	28	28	16-20	M	No	2	Yes	Pk	35873	CQ	CQ
E	77	E077	PACKNOW	2017	7	7	16-20	M	No	7	No	Pk	7196	AL	ACT
E	77	E077	PACKNOW	2017	0	0	16-20	M	No	7	No	Pk	7196	AL	ACT
E	243	E243	PACKNOW	2017	29	29	16-20	M	No	4	No	Pk	533	AL	ACT
E	77	E077	PACKNOW	2017	28	28	16-20	M	No	7	No	Pk	7196	AL	ACT
E	77	E077	PACKNOW	2017	14	14	16-20	M	No	7	No	Pk	7196	AL	ACT
E	243	E243	PACKNOW	2017	7	7	16-20	M	No	4	No	Pk	533	AL	ACT
E	243	E243	PACKNOW	2017	0	0	16-20	M	No	4	No	Pk	533	AL	ACT
E	77	E077	PACKNOW	2018	367	367	16-20	M	No	7	No	Pk	7196	AL	ACT
E	243	E243	PACKNOW	2018	396	396	16-20	M	No	4	No	Pk	533	AL	ACT
B	51	B051	ACTKNOW	2014	0	0	21-25	F	No	7	Yes	Pk	2199	ASMQ	ACT
B	51	B051	ACTKNOW	2014	7	7	21-25	F	No	7	Yes	Pk	2199	ASMQ	ACT
B	51	B051	ACTKNOW	2014	28	28	21-25	F	No	7	Yes	Pk	2199	ASMQ	ACT
A	51	A051	ACTKNOW	2013	0	0	21-25	M	No	4	No	Pk	1586	CQ	CQ
A	51	A051	ACTKNOW	2013	7	7	21-25	M	No	4	No	Pk	1586	CQ	CQ
A	51	A051	ACTKNOW	2013	28	28	21-25	M	No	4	No	Pk	1586	CQ	CQ
B	82	B082	ACTKNOW	2014	0	0	21-25	M	No	2	No	Pk	30529	ASMQ	ACT
B	82	B082	ACTKNOW	2014	7	7	21-25	M	No	2	No	Pk	30529	ASMQ	ACT
B	82	B082	ACTKNOW	2014	28	28	21-25	M	No	2	No	Pk	30529	ASMQ	ACT
B	41	B041	ACTKNOW	2014	7	7	21-25	M	No	3	No	Pk	6531	CQ	CQ
B	41	B041	ACTKNOW	2014	28	28	21-25	M	No	3	No	Pk	6531	CQ	CQ
B	41	B041	ACTKNOW	2014	0	0	21-25	M	No	3	No	Pk	6531	CQ	CQ
E	182	E182	PACKNOW	2017	7	7	21-25	M	No	4	Yes	Pk	1305	AL	ACT
E	182	E182	PACKNOW	2017	0	0	21-25	M	No	4	Yes	Pk	1305	AL	ACT
E	182	E182	PACKNOW	2018	442	442	21-25	M	No	4	Yes	Pk	1305	AL	ACT
E	245	E245	PACKNOW	2017	28	28	21-25	M	No	4	No	Pk	2690	AL	ACT
E	245	E245	PACKNOW	2017	7	7	21-25	M	No	4	No	Pk	2690	AL	ACT
E	245	E245	PACKNOW	2017	0	0	21-25	M	No	4	No	Pk	2690	AL	ACT
E	245	E245	PACKNOW	2018	365	365	21-25	M	No	4	No	Pk	2690	AL	ACT
A	26	A026	ACTKNOW	2013	0	0	21-25	M	No	3	No	Pk	9170	CQ	CQ
A	26	A026	ACTKNOW	2013	7	7	21-25	M	No	3	No	Pk	9170	CQ	CQ
A	26	A026	ACTKNOW	2013	28	28	21-25	M	No	3	No	Pk	9170	CQ	CQ
A	85	A085	ACTKNOW	2014	28	28	21-25	M	No	0	No	Pk	13425	CQ	CQ
A	85	A085	ACTKNOW	2014	0	0	21-25	M	No	0	No	Pk	13425	CQ	CQ
A	85	A085	ACTKNOW	2014	7	7	21-25	M	No	0	No	Pk	13425	CQ	CQ
A	12	A012	ACTKNOW	2012	7	7	21-25	M	No	10	No	Pk	13992	ASMQ	ACT
A	12	A012	ACTKNOW	2013	28	28	21-25	M	No	10	No	Pk	13992	ASMQ	ACT
A	12	A012	ACTKNOW	2012	0	0	21-25	M	No	10	No	Pk	13992	ASMQ	ACT
B	56	B056	ACTKNOW	2014	0	0	21-25	F	No	7	No	Pk	1262	ASMQ	ACT
B	56	B056	ACTKNOW	2014	28	28	21-25	F	No	7	No	Pk	1262	ASMQ	ACT
B	56	B056	ACTKNOW	2014	7	7	21-25	F	No	7	No	Pk	1262	ASMQ	ACT
E	107	E107	PACKNOW	2017	7	7	21-25	M	No	3	No	Pk	1922	AL	ACT
E	107	E107	PACKNOW	2017	0	0	21-25	M	No	3	No	Pk	1922	AL	ACT
E	107	E107	PACKNOW	2017	28	28	21-25	M	No	3	No	Pk	1922	AL	ACT
E	107	E107	PACKNOW	2017	14	14	21-25	M	No	3	No	Pk	1922	AL	ACT
E	107	E107	PACKNOW	2018	371	371	21-25	M	No	3	No	Pk	1922	AL	ACT
A	30	A030	ACTKNOW	2013	0	0	26-30	M	No	4	Yes	Pk	6390	ASMQ	ACT
A	30	A030	ACTKNOW	2013	7	7	26-30	M	No	4	Yes	Pk	6390	ASMQ	ACT
A	38	A038	ACTKNOW	2013	7	7	26-30	F	No	2	No	Pk	2288	ASMQ	ACT
A	30	A030	ACTKNOW	2013	28	28	26-30	M	No	4	Yes	Pk	6390	ASMQ	ACT
A	38	A038	ACTKNOW	2013	0	0	26-30	F	No	2	No	Pk	2288	ASMQ	ACT
A	38	A038	ACTKNOW	2013	28	28	26-30	F	No	2	No	Pk	2288	ASMQ	ACT
B	65	B065	ACTKNOW	2014	0	0	26-30	M	No	6	No	Pk	11480	CQ	CQ
B	67	B067	ACTKNOW	2014	0	0	26-30	M	No	7	No	Pk	1640	CQ	CQ
B	65	B065	ACTKNOW	2014	7	7	26-30	M	No	6	No	Pk	11480	CQ	CQ
B	67	B067	ACTKNOW	2014	7	7	26-30	M	No	7	No	Pk	1640	CQ	CQ
B	65	B065	ACTKNOW	2014	28	28	26-30	M	No	6	No	Pk	11480	CQ	CQ
B	67	B067	ACTKNOW	2014	28	28	26-30	M	No	7	No	Pk	1640	CQ	CQ
E	53	E053	PACKNOW	2017	7	7	26-30	M	Yes	3	Yes	Pk	14239	AL	ACT
E	53	E053	PACKNOW	2017	0	0	26-30	M	Yes	3	Yes	Pk	14239	AL	ACT
E	53	E053	PACKNOW	2017	14	14	26-30	M	Yes	3	Yes	Pk	14239	AL	ACT
E	53	E053	PACKNOW	2017	28	28	26-30	M	Yes	3	Yes	Pk	14239	AL	ACT
E	53	E053	PACKNOW	2018	394	394	26-30	M	Yes	3	Yes	Pk	14239	AL	ACT
A	21	A021	ACTKNOW	2013	28	28	26-30	M	No	4	No	Pk	731	CQ	CQ
A	71	A071	ACTKNOW	2013	0	0	26-30	M	No	3	Yes	Pk	3617	CQ	CQ
A	71	A071	ACTKNOW	2013	7	7	26-30	M	No	3	Yes	Pk	3617	CQ	CQ
A	71	A071	ACTKNOW	2013	28	28	26-30	M	No	3	Yes	Pk	3617	CQ	CQ
A	21	A021	ACTKNOW	2013	0	0	26-30	M	No	4	No	Pk	731	CQ	CQ
A	21	A021	ACTKNOW	2013	7	7	26-30	M	No	4	No	Pk	731	CQ	CQ
B	11	B011	ACTKNOW	2013	0	0	26-30	M	No	7	No	Pk	3245	CQ	CQ
B	11	B011	ACTKNOW	2013	7	7	26-30	M	No	7	No	Pk	3245	CQ	CQ
B	11	B011	ACTKNOW	2013	28	28	26-30	M	No	7	No	Pk	3245	CQ	CQ
D	13	D013	ACTKNOW	2015	0	0	26-30	F	No	3	No	Pk	8012	CQ	CQ
D	13	D013	ACTKNOW	2015	7	7	26-30	F	No	3	No	Pk	8012	CQ	CQ
D	13	D013	ACTKNOW	2015	28	28	26-30	F	No	3	No	Pk	8012	CQ	CQ
E	84	E084	PACKNOW	2017	0	0	26-30	M	No	7	No	Pk	2626	AL	ACT
E	84	E084	PACKNOW	2017	4	7	26-30	M	No	7	No	Pk	2626	AL	ACT
E	84	E084	PACKNOW	2018	365	365	26-30	M	No	7	No	Pk	2626	AL	ACT
B	74	B074	ACTKNOW	2014	0	0	26-30	M	No	4	No	Pk	133	CQ	CQ
B	74	B074	ACTKNOW	2014	7	7	26-30	M	No	4	No	Pk	133	CQ	CQ
B	74	B074	ACTKNOW	2014	26	26	26-30	M	No	4	No	Pk	133	CQ	CQ
H	7	H007	ACTKNOW	2015	0	0	26-30	M	No	2	Yes	Pk	106	CQ	CQ
H	7	H007	ACTKNOW	2015	28	28	26-30	M	No	2	Yes	Pk	106	CQ	CQ
H	7	H007	ACTKNOW	2015	7	7	26-30	M	No	2	Yes	Pk	106	CQ	CQ
E	87	E087	PACKNOW	2017	8	7	26-30	M	No	14	No	Pk	486	AL	ACT
E	87	E087	PACKNOW	2017	14	14	26-30	M	No	14	No	Pk	486	AL	ACT
E	87	E087	PACKNOW	2017	0	0	26-30	M	No	14	No	Pk	486	AL	ACT
E	87	E087	PACKNOW	2017	28	28	26-30	M	No	14	No	Pk	486	AL	ACT
E	87	E087	PACKNOW	2018	354	354	26-30	M	No	14	No	Pk	486	AL	ACT
A	36	A036	ACTKNOW	2013	0	0	26-30	M	No	7	No	Pk	200	CQ	CQ
A	36	A036	ACTKNOW	2013	7	7	26-30	M	No	7	No	Pk	200	CQ	CQ
A	36	A036	ACTKNOW	2013	28	28	26-30	M	No	7	No	Pk	200	CQ	CQ
A	67	A067	ACTKNOW	2013	7	7	26-30	F	No	6	No	Pk	448	ASMQ	ACT
A	67	A067	ACTKNOW	2013	28	28	26-30	F	No	6	No	Pk	448	ASMQ	ACT
A	105	A105	ACTKNOW	2014	0	0	26-30	M	No	4	Yes	Pk	12618	ASMQ	ACT
A	105	A105	ACTKNOW	2014	7	7	26-30	M	No	4	Yes	Pk	12618	ASMQ	ACT
A	105	A105	ACTKNOW	2014	28	28	26-30	M	No	4	Yes	Pk	12618	ASMQ	ACT
A	67	A067	ACTKNOW	2013	0	0	26-30	F	No	6	No	Pk	448	ASMQ	ACT
E	214	E214	PACKNOW	2017	0	0	26-30	M	No	5	No	Pk	294	AL	ACT
E	189	E189	PACKNOW	2017	0	0	26-30	M	No	5	No	Pk	315	AL	ACT
E	189	E189	PACKNOW	2017	28	28	26-30	M	No	5	No	Pk	315	AL	ACT
E	189	E189	PACKNOW	2017	7	7	26-30	M	No	5	No	Pk	315	AL	ACT
E	214	E214	PACKNOW	2017	7	7	26-30	M	No	5	No	Pk	294	AL	ACT
E	189	E189	PACKNOW	2018	389	389	26-30	M	No	5	No	Pk	315	AL	ACT
E	214	E214	PACKNOW	2018	427	427	26-30	M	No	5	No	Pk	294	AL	ACT
A	55	A055	ACTKNOW	2013	0	0	26-30	M	No	4	No	Pk	5880	ASMQ	ACT
A	55	A055	ACTKNOW	2013	7	7	26-30	M	No	4	No	Pk	5880	ASMQ	ACT
A	55	A055	ACTKNOW	2013	28	28	26-30	M	No	4	No	Pk	5880	ASMQ	ACT
F	13	F013	ACTKNOW	2014	0	0	26-30	M	No	5	Yes	Pk	43721	ASMQ	ACT
F	13	F013	ACTKNOW	2014	7	7	26-30	M	No	5	Yes	Pk	43721	ASMQ	ACT
F	13	F013	ACTKNOW	2014	28	28	26-30	M	No	5	Yes	Pk	43721	ASMQ	ACT
E	60	E060	PACKNOW	2017	14	14	26-30	M	No	7	Yes	Pk	581	AL	ACT
E	60	E060	PACKNOW	2017	0	0	26-30	M	No	7	Yes	Pk	581	AL	ACT
E	105	E105	PACKNOW	2017	7	7	26-30	M	No	7	No	Pk	303	AL	ACT
E	60	E060	PACKNOW	2017	28	28	26-30	M	No	7	Yes	Pk	581	AL	ACT
E	105	E105	PACKNOW	2017	0	0	26-30	M	No	7	No	Pk	303	AL	ACT
E	105	E105	PACKNOW	2017	14	14	26-30	M	No	7	No	Pk	303	AL	ACT
E	105	E105	PACKNOW	2017	28	28	26-30	M	No	7	No	Pk	303	AL	ACT
E	60	E060	PACKNOW	2018	365	365	26-30	M	No	7	Yes	Pk	581	AL	ACT
E	105	E105	PACKNOW	2018	365	365	26-30	M	No	7	No	Pk	303	AL	ACT
A	40	A040	ACTKNOW	2013	0	0	31-35	M	No	1	No	Pk	826	ASMQ	ACT
A	40	A040	ACTKNOW	2013	7	7	31-35	M	No	1	No	Pk	826	ASMQ	ACT
A	40	A040	ACTKNOW	2013	28	28	31-35	M	No	1	No	Pk	826	ASMQ	ACT
E	76	E076	PACKNOW	2017	7	7	31-35	M	No	4	No	Pk	14394	AL	ACT
E	76	E076	PACKNOW	2017	0	0	31-35	M	No	4	No	Pk	14394	AL	ACT
E	132	E132	PACKNOW	2017	7	7	31-35	M	No	3	No	Pk	117	AL	ACT
E	132	E132	PACKNOW	2017	28	28	31-35	M	No	3	No	Pk	117	AL	ACT
E	76	E076	PACKNOW	2017	14	14	31-35	M	No	4	No	Pk	14394	AL	ACT
E	132	E132	PACKNOW	2017	0	0	31-35	M	No	3	No	Pk	117	AL	ACT
E	76	E076	PACKNOW	2018	364	364	31-35	M	No	4	No	Pk	14394	AL	ACT
E	132	E132	PACKNOW	2018	365	365	31-35	M	No	3	No	Pk	117	AL	ACT
B	55	B055	ACTKNOW	2014	0	0	31-35	M	No	4	No	Pk	2140	ASMQ	ACT
B	55	B055	ACTKNOW	2014	7	7	31-35	M	No	4	No	Pk	2140	ASMQ	ACT
B	75	B075	ACTKNOW	2014	0	0	31-35	M	No	4	Yes	Pk	5831	CQ	CQ
B	75	B075	ACTKNOW	2014	28	28	31-35	M	No	4	Yes	Pk	5831	CQ	CQ
D	15	D015	ACTKNOW	2015	0	0	31-35	M	No	4	No	Pk	405	CQ	CQ
D	15	D015	ACTKNOW	2015	7	7	31-35	M	No	4	No	Pk	405	CQ	CQ
B	75	B075	ACTKNOW	2014	7	7	31-35	M	No	4	Yes	Pk	5831	CQ	CQ
D	15	D015	ACTKNOW	2015	28	28	31-35	M	No	4	No	Pk	405	CQ	CQ
B	55	B055	ACTKNOW	2014	28	28	31-35	M	No	4	No	Pk	2140	ASMQ	ACT
E	173	E173	PACKNOW	2017	7	7	31-35	M	No	4	No	Pk	2690	AL	ACT
E	173	E173	PACKNOW	2017	0	0	31-35	M	No	4	No	Pk	2690	AL	ACT
E	173	E173	PACKNOW	2017	29	29	31-35	M	No	4	No	Pk	2690	AL	ACT
E	173	E173	PACKNOW	2018	434	434	31-35	M	No	4	No	Pk	2690	AL	ACT
F	32	F032	ACTKNOW	2014	0	0	31-35	M	No	7	No	Pk	41882	ART & ASMQ	ACT
F	32	F032	ACTKNOW	2014	7	7	31-35	M	No	7	No	Pk	41882	ART & ASMQ	ACT
F	32	F032	ACTKNOW	2014	28	28	31-35	M	No	7	No	Pk	41882	ART & ASMQ	ACT
E	160	E160	PACKNOW	2017	7	7	31-35	F	No	6	No	Pk	8214	AL	ACT
E	149	E149	PACKNOW	2017	8	7	31-35	F	No	5	No	Pk	6254	AL	ACT
E	152	E152	PACKNOW	2017	7	7	31-35	M	No	7	No	Pk	562	AL	ACT
E	160	E160	PACKNOW	2017	14	14	31-35	F	No	6	No	Pk	8214	AL	ACT
E	149	E149	PACKNOW	2017	29	29	31-35	F	No	5	No	Pk	6254	AL	ACT
E	152	E152	PACKNOW	2017	28	28	31-35	M	No	7	No	Pk	562	AL	ACT
E	149	E149	PACKNOW	2017	0	0	31-35	F	No	5	No	Pk	6254	AL	ACT
E	152	E152	PACKNOW	2017	0	0	31-35	M	No	7	No	Pk	562	AL	ACT
E	160	E160	PACKNOW	2017	0	0	31-35	F	No	6	No	Pk	8214	AL	ACT
E	149	E149	PACKNOW	2018	368	368	31-35	F	No	5	No	Pk	6254	AL	ACT
E	152	E152	PACKNOW	2018	365	365	31-35	M	No	7	No	Pk	562	AL	ACT
E	160	E160	PACKNOW	2018	371	371	31-35	F	No	6	No	Pk	8214	AL	ACT
B	24	B024	ACTKNOW	2013	0	0	31-35	M	No	5	Yes	Pk	459	CQ	CQ
B	24	B024	ACTKNOW	2013	7	7	31-35	M	No	5	Yes	Pk	459	CQ	CQ
B	24	B024	ACTKNOW	2013	28	28	31-35	M	No	5	Yes	Pk	459	CQ	CQ
A	124	A124	ACTKNOW	2014	0	0	31-35	M	No	7	Yes	Pk	2025	CQ	CQ
A	124	A124	ACTKNOW	2014	7	7	31-35	M	No	7	Yes	Pk	2025	CQ	CQ
B	63	B063	ACTKNOW	2014	0	0	31-35	M	No	7	Yes	Pk	3854	ASMQ	ACT
A	124	A124	ACTKNOW	2014	28	28	31-35	M	No	7	Yes	Pk	2025	CQ	CQ
F	66	F066	ACTKNOW	2014	28	28	31-35	M	No	3	No	Pk	56	ART & ASMQ & PQ	ACT
F	66	F066	ACTKNOW	2014	0	0	31-35	M	No	3	No	Pk	56	ART & ASMQ & PQ	ACT
F	66	F066	ACTKNOW	2014	7	7	31-35	M	No	3	No	Pk	56	ART & ASMQ & PQ	ACT
B	63	B063	ACTKNOW	2014	7	7	31-35	M	No	7	Yes	Pk	3854	ASMQ	ACT
B	63	B063	ACTKNOW	2014	28	28	31-35	M	No	7	Yes	Pk	3854	ASMQ	ACT
A	9	A009	ACTKNOW	2012	0	0	31-35	M	No	5	No	Pk	10620	ASMQ	ACT
A	9	A009	ACTKNOW	2012	7	7	31-35	M	No	5	No	Pk	10620	ASMQ	ACT
A	9	A009	ACTKNOW	2013	28	28	31-35	M	No	5	No	Pk	10620	ASMQ	ACT
E	180	E180	PACKNOW	2017	0	0	31-35	M	No	7	No	Pk	1276	AL & ART	ACT
E	136	E136	PACKNOW	2017	8	7	31-35	M	No	5	No	Pk	4292	AL	ACT
E	180	E180	PACKNOW	2017	7	7	31-35	M	No	7	No	Pk	1276	AL & ART	ACT
E	136	E136	PACKNOW	2017	30	30	31-35	M	No	5	No	Pk	4292	AL	ACT
E	136	E136	PACKNOW	2017	0	0	31-35	M	No	5	No	Pk	4292	AL	ACT
E	136	E136	PACKNOW	2018	365	365	31-35	M	No	5	No	Pk	4292	AL	ACT
E	180	E180	PACKNOW	2018	371	371	31-35	M	No	7	No	Pk	1276	AL & ART	ACT
B	44	B044	ACTKNOW	2014	0	0	36-40	M	Yes	3	No	Pk	19759	CQ	CQ
B	44	B044	ACTKNOW	2014	7	7	36-40	M	Yes	3	No	Pk	19759	CQ	CQ
B	44	B044	ACTKNOW	2014	28	28	36-40	M	Yes	3	No	Pk	19759	CQ	CQ
E	124	E124	PACKNOW	2017	0	0	36-40	M	Yes	3	No	Pk	185553	ART	ACT
E	124	E124	PACKNOW	2017	28	28	36-40	M	Yes	3	No	Pk	185553	ART	ACT
E	124	E124	PACKNOW	2017	8	7	36-40	M	Yes	3	No	Pk	185553	ART	ACT
E	124	E124	PACKNOW	2017	15	15	36-40	M	Yes	3	No	Pk	185553	ART	ACT
E	114	E114	PACKNOW	2017	7	7	36-40	F	Yes	7	Yes	Pk	38461	AL	ACT
E	114	E114	PACKNOW	2017	14	14	36-40	F	Yes	7	Yes	Pk	38461	AL	ACT
E	114	E114	PACKNOW	2017	28	28	36-40	F	Yes	7	Yes	Pk	38461	AL	ACT
E	114	E114	PACKNOW	2017	0	0	36-40	F	Yes	7	Yes	Pk	38461	AL	ACT
E	114	E114	PACKNOW	2018	365	365	36-40	F	Yes	7	Yes	Pk	38461	AL	ACT
E	124	E124	PACKNOW	2018	366	366	36-40	M	Yes	3	No	Pk	185553	ART	ACT
E	123	E123	PACKNOW	2017	28	28	36-40	M	No	3	No	Pk	434	AL	ACT
E	123	E123	PACKNOW	2017	0	0	36-40	M	No	3	No	Pk	434	AL	ACT
E	123	E123	PACKNOW	2017	7	7	36-40	M	No	3	No	Pk	434	AL	ACT
E	123	E123	PACKNOW	2018	365	365	36-40	M	No	3	No	Pk	434	AL	ACT
E	121	E121	PACKNOW	2017	28	28	36-40	M	No	7	No	Pk	37	AL	ACT
E	218	E218	PACKNOW	2017	0	0	36-40	M	No	3	Yes	Pk	47032	AL	ACT
E	218	E218	PACKNOW	2017	29	29	36-40	M	No	3	Yes	Pk	47032	AL	ACT
E	121	E121	PACKNOW	2017	0	0	36-40	M	No	7	No	Pk	37	AL	ACT
E	218	E218	PACKNOW	2017	8	7	36-40	M	No	3	Yes	Pk	47032	AL	ACT
E	121	E121	PACKNOW	2018	368	368	36-40	M	No	7	No	Pk	37	AL	ACT
E	218	E218	PACKNOW	2018	418	418	36-40	M	No	3	Yes	Pk	47032	AL	ACT
A	83	A083	ACTKNOW	2014	28	28	36-40	M	No	5	No	Pk	5419	CQ	CQ
A	83	A083	ACTKNOW	2014	7	7	36-40	M	No	5	No	Pk	5419	CQ	CQ
A	83	A083	ACTKNOW	2014	0	0	36-40	M	No	5	No	Pk	5419	CQ	CQ
A	111	A111	ACTKNOW	2014	0	0	36-40	M	No	3	Yes	Pk	14549	CQ	CQ
A	111	A111	ACTKNOW	2014	7	7	36-40	M	No	3	Yes	Pk	14549	CQ	CQ
A	111	A111	ACTKNOW	2014	28	28	36-40	M	No	3	Yes	Pk	14549	CQ	CQ
A	117	A117	ACTKNOW	2014	0	0	36-40	M	No	1	Yes	Pk	14549	CQ	CQ
E	207	E207	PACKNOW	2017	7	7	36-40	M	No	10	Yes	Pk	7223	AL	ACT
E	207	E207	PACKNOW	2017	28	28	36-40	M	No	10	Yes	Pk	7223	AL	ACT
E	207	E207	PACKNOW	2017	0	0	36-40	M	No	10	Yes	Pk	7223	AL	ACT
E	207	E207	PACKNOW	2018	374	374	36-40	M	No	10	Yes	Pk	7223	AL	ACT
A	32	A032	ACTKNOW	2013	0	0	41-45	M	No	14	Yes	Pk	2030	CQ	CQ
A	32	A032	ACTKNOW	2013	7	7	41-45	M	No	14	Yes	Pk	2030	CQ	CQ
A	32	A032	ACTKNOW	2013	28	28	41-45	M	No	14	Yes	Pk	2030	CQ	CQ
A	82	A082	ACTKNOW	2014	0	0	41-45	M	No	14	No	Pk	4194	ASMQ	ACT
A	82	A082	ACTKNOW	2014	28	28	41-45	M	No	14	No	Pk	4194	ASMQ	ACT
A	117	A117	ACTKNOW	2014	28	28	41-45	M	No	1	Yes	Neg	0	CQ	CQ
A	123	A123	ACTKNOW	2014	0	0	41-45	M	No	7	Yes	Pk	11638	CQ	CQ
A	123	A123	ACTKNOW	2014	7	7	41-45	M	No	7	Yes	Pk	11638	CQ	CQ
A	123	A123	ACTKNOW	2014	28	28	41-45	M	No	7	Yes	Pk	11638	CQ	CQ
B	48	B048	ACTKNOW	2014	0	0	41-45	F	No	7	No	Pk	11614	CQ	CQ
B	48	B048	ACTKNOW	2014	7	7	41-45	F	No	7	No	Pk	11614	CQ	CQ
B	48	B048	ACTKNOW	2014	28	28	41-45	F	No	7	No	Pk	11614	CQ	CQ
A	117	A117	ACTKNOW	2014	7	7	41-45	M	No	1	Yes	Neg	0	CQ	CQ
A	118	A118	ACTKNOW	2014	0	0	41-45	M	No	5	Yes	Neg	0	ASMQ	ACT
A	82	A082	ACTKNOW	2014	7	7	41-45	M	No	14	No	Pk	4194	ASMQ	ACT
A	34	A034	ACTKNOW	2013	0	0	41-45	M	No	9	No	Pk	300	ASMQ	ACT
A	34	A034	ACTKNOW	2013	7	7	41-45	M	No	9	No	Pk	300	ASMQ	ACT
A	34	A034	ACTKNOW	2013	28	28	41-45	M	No	9	No	Pk	300	ASMQ	ACT
B	78	B078	ACTKNOW	2014	0	0	41-45	M	No	3	No	Pk	129	ASMQ	ACT
B	78	B078	ACTKNOW	2014	28	28	41-45	M	No	3	No	Pk	129	ASMQ	ACT
B	78	B078	ACTKNOW	2014	7	7	41-45	M	No	3	No	Pk	129	ASMQ	ACT
E	179	E179	PACKNOW	2017	0	0	41-45	M	No	4	Yes	Pk	616	AL	ACT
E	186	E186	PACKNOW	2017	0	0	41-45	M	Yes	4	No	Pk	1650	AL & ART	ACT
E	179	E179	PACKNOW	2017	27	27	41-45	M	No	4	Yes	Pk	616	AL	ACT
E	186	E186	PACKNOW	2017	28	28	41-45	M	Yes	4	No	Pk	1650	AL & ART	ACT
E	179	E179	PACKNOW	2018	431	431	41-45	M	No	4	Yes	Pk	616	AL	ACT
E	186	E186	PACKNOW	2018	443	443	41-45	M	Yes	4	No	Pk	1650	AL & ART	ACT
A	54	A054	ACTKNOW	2013	0	0	41-45	M	No	3	Yes	Pk	1215	ASMQ	ACT
A	54	A054	ACTKNOW	2013	7	7	41-45	M	No	3	Yes	Pk	1215	ASMQ	ACT
A	54	A054	ACTKNOW	2013	28	28	41-45	M	No	3	Yes	Pk	1215	ASMQ	ACT
E	150	E150	PACKNOW	2017	15	15	41-45	F	No	5	Yes	Pk	15623	ART	ACT
E	150	E150	PACKNOW	2017	29	29	41-45	F	No	5	Yes	Pk	15623	ART	ACT
E	150	E150	PACKNOW	2017	0	0	41-45	F	No	5	Yes	Pk	15623	ART	ACT
E	150	E150	PACKNOW	2018	372	372	41-45	F	No	5	Yes	Pk	15623	ART	ACT
D	10	D010	ACTKNOW	2015	28	28	41-45	M	No	6	Yes	Pk	342	CQ	CQ
D	10	D010	ACTKNOW	2015	0	0	41-45	M	No	6	Yes	Pk	342	CQ	CQ
D	10	D010	ACTKNOW	2015	7	7	41-45	M	No	6	Yes	Pk	342	CQ	CQ
E	140	E140	PACKNOW	2017	0	0	41-45	M	No	7	No	Pk	17205	ART	ACT
E	140	E140	PACKNOW	2017	29	29	41-45	M	No	7	No	Pk	17205	ART	ACT
E	140	E140	PACKNOW	2017	8	7	41-45	M	No	7	No	Pk	17205	ART	ACT
E	140	E140	PACKNOW	2018	365	365	41-45	M	No	7	No	Pk	17205	ART	ACT
A	60	A060	ACTKNOW	2013	0	0	46-50	M	No	3	No	Pk	6596	CQ	CQ
A	60	A060	ACTKNOW	2013	7	7	46-50	M	No	3	No	Pk	6596	CQ	CQ
A	60	A060	ACTKNOW	2013	28	28	46-50	M	No	3	No	Pk	6596	CQ	CQ
A	84	A084	ACTKNOW	2014	28	28	46-50	F	No	3	Yes	Pk	3968	ASMQ	ACT
A	19	A019	ACTKNOW	2013	0	0	46-50	M	No	5	No	Pk	10634	ASMQ	ACT
A	19	A019	ACTKNOW	2013	7	7	46-50	M	No	5	No	Pk	10634	ASMQ	ACT
A	19	A019	ACTKNOW	2013	28	28	46-50	M	No	5	No	Pk	10634	ASMQ	ACT
A	84	A084	ACTKNOW	2014	0	0	46-50	F	No	3	Yes	Pk	3968	ASMQ	ACT
A	84	A084	ACTKNOW	2014	7	7	46-50	F	No	3	Yes	Pk	3968	ASMQ	ACT
G	8	G008	ACTKNOW	2013	28	28	46-50	M	No	3	No	Pk	461	ASMQ	ACT
G	8	G008	ACTKNOW	2013	0	0	46-50	M	No	3	No	Pk	461	ASMQ	ACT
G	8	G008	ACTKNOW	2013	7	7	46-50	M	No	3	No	Pk	461	ASMQ	ACT
D	2	D002	ACTKNOW	2014	0	0	46-50	M	No	8	Yes	Pk	2857	AL	ACT
D	2	D002	ACTKNOW	2014	7	7	46-50	M	No	8	Yes	Pk	2857	AL	ACT
D	2	D002	ACTKNOW	2014	28	28	46-50	M	No	8	Yes	Pk	2857	AL	ACT
E	16	E016	PACKNOW	2016	13	13	46-50	M	No	4	Yes	Pk	13777	ART	ACT
E	16	E016	PACKNOW	2016	0	0	46-50	M	No	4	Yes	Pk	13777	ART	ACT
E	16	E016	PACKNOW	2016	6	7	46-50	M	No	4	Yes	Pk	13777	ART	ACT
E	16	E016	PACKNOW	2018	444	444	46-50	M	No	4	Yes	Pk	13777	ART	ACT
A	46	A046	ACTKNOW	2013	0	0	46-50	F	Yes	7	Yes	Pk	16864	ASMQ	ACT
A	46	A046	ACTKNOW	2013	7	7	46-50	F	Yes	7	Yes	Pk	16864	ASMQ	ACT
A	46	A046	ACTKNOW	2013	28	28	46-50	F	Yes	7	Yes	Pk	16864	ASMQ	ACT
A	42	A042	ACTKNOW	2013	0	0	46-50	M	No	3	Yes	Pk	3363	ASMQ	ACT
A	42	A042	ACTKNOW	2013	7	7	46-50	M	No	3	Yes	Pk	3363	ASMQ	ACT
A	42	A042	ACTKNOW	2013	28	28	46-50	M	No	3	Yes	Pk	3363	ASMQ	ACT
A	64	A064	ACTKNOW	2013	0	0	46-50	M	No	2	Yes	Pk	133	ASMQ	ACT
A	64	A064	ACTKNOW	2013	7	7	46-50	M	No	2	Yes	Pk	133	ASMQ	ACT
A	64	A064	ACTKNOW	2013	28	28	46-50	M	No	2	Yes	Pk	133	ASMQ	ACT
B	70	B070	ACTKNOW	2014	0	0	46-50	M	No	6	No	Pk	3239	ASMQ	ACT
B	70	B070	ACTKNOW	2014	28	28	46-50	M	No	6	No	Pk	3239	ASMQ	ACT
B	70	B070	ACTKNOW	2014	7	7	46-50	M	No	6	No	Pk	3239	ASMQ	ACT
E	138	E138	PACKNOW	2017	0	0	46-50	F	No	3	Yes	Pk	1197	AL	ACT
E	138	E138	PACKNOW	2017	7	7	46-50	F	No	3	Yes	Pk	1197	AL	ACT
E	141	E141	PACKNOW	2017	29	29	46-50	M	No	8	Yes	Pk	45960	AL	ACT
E	138	E138	PACKNOW	2017	28	28	46-50	F	No	3	Yes	Pk	1197	AL	ACT
E	224	E224	PACKNOW	2017	7	7	46-50	M	No	4	No	Pk	29362	AL	ACT
E	224	E224	PACKNOW	2017	28	28	46-50	M	No	4	No	Pk	29362	AL	ACT
E	141	E141	PACKNOW	2017	0	0	46-50	M	No	8	Yes	Pk	45960	AL	ACT
E	141	E141	PACKNOW	2017	8	7	46-50	M	No	8	Yes	Pk	45960	AL	ACT
E	224	E224	PACKNOW	2017	0	0	46-50	M	No	4	No	Pk	29362	AL	ACT
E	138	E138	PACKNOW	2018	371	371	46-50	F	No	3	Yes	Pk	1197	AL	ACT
E	141	E141	PACKNOW	2018	365	365	46-50	M	No	8	Yes	Pk	45960	AL	ACT
E	224	E224	PACKNOW	2018	419	419	46-50	M	No	4	No	Pk	29362	AL	ACT
E	7	E007	PACKNOW	2016	14	14	46-50	M	No	4	Yes	Pk	369	AL	ACT
E	7	E007	PACKNOW	2016	28	28	46-50	M	No	4	Yes	Pk	369	AL	ACT
E	7	E007	PACKNOW	2016	0	0	46-50	M	No	4	Yes	Pk	369	AL	ACT
E	7	E007	PACKNOW	2016	7	7	46-50	M	No	4	Yes	Pk	369	AL	ACT
E	7	E007	PACKNOW	2017	373	373	46-50	M	No	4	Yes	Pk	369	AL	ACT
A	62	A062	ACTKNOW	2013	0	0	46-50	M	No	5	No	Pk	2040	CQ	CQ
A	62	A062	ACTKNOW	2013	7	7	46-50	M	No	5	No	Pk	2040	CQ	CQ
A	62	A062	ACTKNOW	2013	28	28	46-50	M	No	5	No	Pk	2040	CQ	CQ
A	65	A065	ACTKNOW	2013	0	0	46-50	F	No	5	No	Pk	2139	CQ	CQ
A	65	A065	ACTKNOW	2013	7	7	46-50	F	No	5	No	Pk	2139	CQ	CQ
A	65	A065	ACTKNOW	2013	28	28	46-50	F	No	5	No	Pk	2139	CQ	CQ
I	43	I043	ACTKNOW	2015	7	7	46-50	M	No	5	No	Pk	110	AL	ACT
I	43	I043	ACTKNOW	2015	28	28	46-50	M	No	5	No	Pk	110	AL	ACT
I	43	I043	ACTKNOW	2015	0	0	46-50	M	No	5	No	Pk	110	AL	ACT
E	143	E143	PACKNOW	2017	8	7	46-50	M	No	3	No	Pk	6622	AL	ACT
E	143	E143	PACKNOW	2018	366	366	46-50	M	No	3	No	Pk	6622	AL	ACT
E	165	E165	PACKNOW	2017	10	7	51-55	M	No	3	Yes	Pk	1100	AL	ACT
E	165	E165	PACKNOW	2017	28	28	51-55	M	No	3	Yes	Pk	1100	AL	ACT
E	165	E165	PACKNOW	2017	0	0	51-55	M	No	3	Yes	Pk	1100	AL	ACT
E	165	E165	PACKNOW	2018	370	370	51-55	M	No	3	Yes	Pk	1100	AL	ACT
B	32	B032	ACTKNOW	2013	0	0	51-55	F	No	3	Yes	Pk	1530	CQ	CQ
B	32	B032	ACTKNOW	2013	7	7	51-55	F	No	3	Yes	Pk	1530	CQ	CQ
B	32	B032	ACTKNOW	2013	28	28	51-55	F	No	3	Yes	Pk	1530	CQ	CQ
B	15	B015	ACTKNOW	2013	28	28	51-55	F	No	8	No	Pk	5508	CQ	CQ
B	15	B015	ACTKNOW	2013	0	0	51-55	F	No	8	No	Pk	5508	CQ	CQ
B	15	B015	ACTKNOW	2013	7	7	51-55	F	No	8	No	Pk	5508	CQ	CQ
A	7	A007	ACTKNOW	2012	0	0	51-55	F	No	2	No	Pk	3554	CQ	CQ
A	7	A007	ACTKNOW	2012	7	7	51-55	F	No	2	No	Pk	3554	CQ	CQ
A	7	A007	ACTKNOW	2012	28	28	51-55	F	No	2	No	Pk	3554	CQ	CQ
B	72	B072	ACTKNOW	2014	0	0	51-55	M	No	3	Yes	Pk	7177	ASMQ	ACT
B	72	B072	ACTKNOW	2014	7	7	51-55	M	No	3	Yes	Pk	7177	ASMQ	ACT
B	72	B072	ACTKNOW	2014	28	28	51-55	M	No	3	Yes	Pk	7177	ASMQ	ACT
A	33	A033	ACTKNOW	2013	0	0	51-55	M	No	7	No	Pk	22150	ASMQ	ACT
A	33	A033	ACTKNOW	2013	7	7	51-55	M	No	7	No	Pk	22150	ASMQ	ACT
A	33	A033	ACTKNOW	2013	28	28	51-55	M	No	7	No	Pk	22150	ASMQ	ACT
A	25	A025	ACTKNOW	2013	0	0	51-55	F	No	7	No	Pk	705	CQ	CQ
A	25	A025	ACTKNOW	2013	7	7	51-55	F	No	7	No	Pk	705	CQ	CQ
A	25	A025	ACTKNOW	2013	28	28	51-55	F	No	7	No	Pk	705	CQ	CQ
A	37	A037	ACTKNOW	2013	0	0	51-55	F	No	4	No	Pk	104	CQ	CQ
A	37	A037	ACTKNOW	2013	7	7	51-55	F	No	4	No	Pk	104	CQ	CQ
A	37	A037	ACTKNOW	2013	28	28	51-55	F	No	4	No	Pk	104	CQ	CQ
A	70	A070	ACTKNOW	2013	0	0	56-60	M	No	3	No	Pk	1615	ASMQ	ACT
A	70	A070	ACTKNOW	2013	7	7	56-60	M	No	3	No	Pk	1615	ASMQ	ACT
A	70	A070	ACTKNOW	2013	28	28	56-60	M	No	3	No	Pk	1615	ASMQ	ACT
A	87	A087	ACTKNOW	2014	7	7	56-60	F	No	6	No	Pk	5340	ASMQ	ACT
B	61	B061	ACTKNOW	2014	0	0	56-60	M	No	5	Yes	Pk	153	ASMQ	ACT
A	87	A087	ACTKNOW	2014	28	28	56-60	F	No	6	No	Pk	5340	ASMQ	ACT
B	61	B061	ACTKNOW	2014	7	7	56-60	M	No	5	Yes	Pk	153	ASMQ	ACT
B	61	B061	ACTKNOW	2014	28	28	56-60	M	No	5	Yes	Pk	153	ASMQ	ACT
I	15	I015	ACTKNOW	2015	0	0	56-60	F	No	6	No	Pk	4864	CQ	CQ
I	15	I015	ACTKNOW	2015	28	28	56-60	F	No	6	No	Pk	4864	CQ	CQ
I	15	I015	ACTKNOW	2015	7	7	56-60	F	No	6	No	Pk	4864	CQ	CQ
A	87	A087	ACTKNOW	2014	0	0	56-60	F	No	6	No	Pk	5340	ASMQ	ACT
E	247	E247	PACKNOW	2017	14	14	56-60	M	Yes	8	No	Pk	66626	ART	ACT
E	247	E247	PACKNOW	2017	28	28	56-60	M	Yes	8	No	Pk	66626	ART	ACT
E	247	E247	PACKNOW	2017	0	0	56-60	M	Yes	8	No	Pk	66626	ART	ACT
E	247	E247	PACKNOW	2017	7	7	56-60	M	Yes	8	No	Pk	66626	ART	ACT
E	247	E247	PACKNOW	2018	368	368	56-60	M	Yes	8	No	Pk	66626	ART	ACT
A	130	A130	ACTKNOW	2014	7	7	56-60	M	No	3	No	Pk	3148	CQ	CQ
D	4	D004	ACTKNOW	2014	0	0	56-60	F	No	7	No	Pk	157	CQ	CQ
D	4	D004	ACTKNOW	2015	28	28	56-60	F	No	7	No	Pk	157	CQ	CQ
A	130	A130	ACTKNOW	2014	28	28	56-60	M	No	3	No	Pk	3148	CQ	CQ
A	130	A130	ACTKNOW	2014	0	0	56-60	M	No	3	No	Pk	3148	CQ	CQ
D	4	D004	ACTKNOW	2015	7	7	56-60	F	No	7	No	Pk	157	CQ	CQ
E	212	E212	PACKNOW	2017	9	7	56-60	M	No	3	Yes	Pk	3289	AL	ACT
E	212	E212	PACKNOW	2017	0	0	56-60	M	No	3	Yes	Pk	3289	AL	ACT
E	212	E212	PACKNOW	2018	426	426	56-60	M	No	3	Yes	Pk	3289	AL	ACT
A	57	A057	ACTKNOW	2013	0	0	56-60	M	No	4	No	Pk	3520	CQ	CQ
A	57	A057	ACTKNOW	2013	7	7	56-60	M	No	4	No	Pk	3520	CQ	CQ
A	57	A057	ACTKNOW	2013	28	28	56-60	M	No	4	No	Pk	3520	CQ	CQ
B	26	B026	ACTKNOW	2013	0	0	56-60	F	No	2	Yes	Pk	12968	CQ	CQ
B	26	B026	ACTKNOW	2013	7	7	56-60	F	No	2	Yes	Pk	12968	CQ	CQ
B	26	B026	ACTKNOW	2013	28	28	56-60	F	No	2	Yes	Pk	12968	CQ	CQ
E	181	E181	PACKNOW	2017	0	0	56-60	F	No	7	Yes	Pk	1017	AL	ACT
E	181	E181	PACKNOW	2017	9	7	56-60	F	No	7	Yes	Pk	1017	AL	ACT
E	181	E181	PACKNOW	2017	30	30	56-60	F	No	7	Yes	Pk	1017	AL	ACT
E	181	E181	PACKNOW	2018	373	373	56-60	F	No	7	Yes	Pk	1017	AL	ACT
A	120	A120	ACTKNOW	2014	0	0	56-60	M	No	5	No	Pk	281	ASMQ	ACT
A	120	A120	ACTKNOW	2014	7	7	56-60	M	No	5	No	Pk	281	ASMQ	ACT
A	120	A120	ACTKNOW	2014	28	28	56-60	M	No	5	No	Pk	281	ASMQ	ACT
A	35	A035	ACTKNOW	2013	0	0	61-65	M	No	3	No	Pk	2156	ASMQ	ACT
A	35	A035	ACTKNOW	2013	7	7	61-65	M	No	3	No	Pk	2156	ASMQ	ACT
A	35	A035	ACTKNOW	2013	28	28	61-65	M	No	3	No	Pk	2156	ASMQ	ACT
B	12	B012	ACTKNOW	2013	0	0	61-65	F	No	14	Yes	Pk	330	CQ	CQ
B	12	B012	ACTKNOW	2013	28	28	61-65	F	No	14	Yes	Pk	330	CQ	CQ
B	43	B043	ACTKNOW	2014	0	0	61-65	F	No	2	Yes	Pk	3073	CQ	CQ
B	43	B043	ACTKNOW	2014	7	7	61-65	F	No	2	Yes	Pk	3073	CQ	CQ
B	12	B012	ACTKNOW	2013	7	7	61-65	F	No	14	Yes	Pk	330	CQ	CQ
B	43	B043	ACTKNOW	2014	28	28	61-65	F	No	2	Yes	Pk	3073	CQ	CQ
A	118	A118	ACTKNOW	2014	7	7	61-65	M	No	5	Yes	Pk	6517	ASMQ	ACT
A	118	A118	ACTKNOW	2014	28	28	61-65	M	No	5	Yes	Pk	6517	ASMQ	ACT
E	100	E100	PACKNOW	2017	0	0	61-65	M	Yes	3	Yes	Pk	26312	AL & ART	ACT
E	100	E100	PACKNOW	2017	28	28	61-65	M	Yes	3	Yes	Pk	26312	AL & ART	ACT
E	100	E100	PACKNOW	2018	339	339	61-65	M	Yes	3	Yes	Pk	26312	AL & ART	ACT
B	38	B038	ACTKNOW	2013	0	0	61-65	F	No	4	Yes	Pk	222	ASMQ	ACT
B	38	B038	ACTKNOW	2013	7	7	61-65	F	No	4	Yes	Pk	222	ASMQ	ACT
B	38	B038	ACTKNOW	2014	28	28	61-65	F	No	4	Yes	Pk	222	ASMQ	ACT
D	6	D006	ACTKNOW	2015	28	28	66-70	F	No	5	No	Pk	318	AL	ACT
D	6	D006	ACTKNOW	2015	0	0	66-70	F	No	5	No	Pk	318	AL	ACT
D	6	D006	ACTKNOW	2015	7	7	66-70	F	No	5	No	Pk	318	AL	ACT
E	137	E137	PACKNOW	2017	8	7	66-70	M	No	3	Yes	Pk	5046	AL	ACT
E	137	E137	PACKNOW	2017	28	28	66-70	M	No	3	Yes	Pk	5046	AL	ACT
E	137	E137	PACKNOW	2017	0	0	66-70	M	No	3	Yes	Pk	5046	AL	ACT
E	137	E137	PACKNOW	2018	365	365	66-70	M	No	3	Yes	Pk	5046	AL	ACT
A	45	A045	ACTKNOW	2013	28	28	71-75	F	No	3	No	Pk	62	CQ	CQ
A	45	A045	ACTKNOW	2013	0	0	71-75	F	No	3	No	Pk	62	CQ	CQ
A	45	A045	ACTKNOW	2013	7	7	71-75	F	No	3	No	Pk	62	CQ	CQ
A	102	A102	ACTKNOW	2014	0	0	76-80	M	No	7	No	Pk	147	ASMQ	ACT
A	102	A102	ACTKNOW	2014	7	7	76-80	M	No	7	No	Pk	147	ASMQ	ACT
A	102	A102	ACTKNOW	2014	28	28	76-80	M	No	7	No	Pk	147	ASMQ	ACT

### Sheet: Dictionary
Variable name:	Variable label:		Treatment key:
box	Box		AL	Artemether-lumefantrine (oral)
pos	Pos		ART	Artesunate (intravenous)
study	Study prefix		ASMQ	Artesunate-mefloquine (oral)
number	Study number		PQ	Primaquine (oral)
code	Unique identifier		CQ	Chloroquine (oral)
study2	Study name
date	Date (year only, deidentified at request of medrxiv)
day	Day of followup
day_approx	Day of followup
age range	Age (years) in range (deidentified at request of medrxiv)
sex	Sex
severe	Severe disease (WHO)
fevdays	Duration (days) of fever if history is positive
prevmal	Previous malaria (self reported)
species	Species
parasitaemia	Parasite count at baseline
treatment	Antimalarial treatment given
treatment2	Antimalarial treatment (ACT vs CQ)
